# The Rapid Assessment of Aggregated Wastewater Samples for Genomic Surveillance of SARS-CoV-2 on a City-Wide Scale

**DOI:** 10.1101/2021.08.17.21262170

**Authors:** Eric C. Rouchka, Julia L. Chariker, Kumar Saurabh, Sabine Waigel, Wolfgang Zacharias, Mei Zhang, Daymond Talley, Ian Santisteban, Madeline Puccio, Sarah Moyer, Rochelle H. Holm, Ray A. Yeager, Kevin Sokoloski, Joshua Fuqua, Aruni Bhatnagar, Ted Smith

## Abstract

Throughout the course of the ongoing SARS-CoV-2 pandemic there has been a need for approaches that enable rapid monitoring of public health using an unbiased and minimally invasive means. A major way this has been accomplished is through the regular assessment of wastewater samples by qRT-PCR to detect the prevalence of viral nucleic acid with respect to time and location. Further expansion of SARS-CoV-2 wastewater monitoring efforts to include the detection of variants of interest / concern through next-generation sequencing have enhanced the understanding of the SARS-CoV-2 outbreak. In this report we detail the results of a collaborative effort between public health and metropolitan wastewater management authorities and the University of Louisville to monitor the SARS-CoV-2 pandemic through the monitoring of aggregate wastewater samples over a period of 28 weeks. Our data indicates that wastewater monitoring of water quality treatment centers and smaller neighborhood-scale catchment areas is a viable means by which the prevalence and genetic variation of SARS-CoV-2 within a metropolitan community of approximately one million individuals may be monitored. Importantly, these efforts confirm that regional emergence and spread of variants of interest / concern may be detected as readily in aggregate wastewater samples as compared to the individual wastewater sheds.
