## Supplementary material for "The Rapid Assessment of Aggregated Wastewater Samples for Genomic Surveillance of SARS-CoV-2 on a City-Wide Scale": City of Louisville SARSCoV2 Public Health Data.xlsx

### Sheet: Sheet1
YEAR_WEEK	CONFIRMED	Confirmed_RatePer100K	TOTAL_CONFIRMED	TOTAL_DECEASED	Total_Population	TOTAL_RECOVERED	WEEKBEGINNINGDATE	WEEKENDINGDATE
202014	204	26.5826	204	7	767419	32	2020/03/29 04:00:00+00	2020/04/04 04:00:00+00
202014	30	3.9092	228	8	767419	33	2020/03/29 04:00:00+00	2020/04/04 04:00:00+00
202014	17	2.2152	241	9	767419	39	2020/03/29 04:00:00+00	2020/04/04 04:00:00+00
202014	36	4.691	274	14	767419	52	2020/03/29 04:00:00+00	2020/04/04 04:00:00+00
202014	28	3.6486	300	17	767419	60	2020/03/29 04:00:00+00	2020/04/04 04:00:00+00
202015	8	1.0425	305	20	767419	71	2020/04/05 04:00:00+00	2020/04/11 04:00:00+00
202015	67	8.7306	372	23	767419	85	2020/04/05 04:00:00+00	2020/04/11 04:00:00+00
202015	46	5.9941	402	27	767419	115	2020/04/05 04:00:00+00	2020/04/11 04:00:00+00
202015	81	10.5549	478	32	767419	128	2020/04/05 04:00:00+00	2020/04/11 04:00:00+00
202015	21	2.7364	495	36	767419	148	2020/04/05 04:00:00+00	2020/04/11 04:00:00+00
202015	31	4.0395	520	42	767419	171	2020/04/05 04:00:00+00	2020/04/11 04:00:00+00
202015	21	2.7364	536	43	767419	195	2020/04/05 04:00:00+00	2020/04/11 04:00:00+00
202016	21	2.7364	554	46	767419	202	2020/04/12 04:00:00+00	2020/04/18 04:00:00+00
202016	17	2.2152	569	50	767419	219	2020/04/12 04:00:00+00	2020/04/18 04:00:00+00
202016	57	7.4275	623	54	767419	245	2020/04/12 04:00:00+00	2020/04/18 04:00:00+00
202016	71	9.2518	687	59	767419	276	2020/04/12 04:00:00+00	2020/04/18 04:00:00+00
202016	48	6.2547	721	61	767419	296	2020/04/12 04:00:00+00	2020/04/18 04:00:00+00
202016	47	6.1244	768	65	767419	314	2020/04/12 04:00:00+00	2020/04/18 04:00:00+00
202016	88	11.467	854	68	767419	352	2020/04/12 04:00:00+00	2020/04/18 04:00:00+00
202017	36	4.691	890	70	767419	363	2020/04/19 04:00:00+00	2020/04/25 04:00:00+00
202017	45	5.8638	899	73	767419	399	2020/04/19 04:00:00+00	2020/04/25 04:00:00+00
202017	64	8.3396	907	76	767419	440	2020/04/19 04:00:00+00	2020/04/25 04:00:00+00
202017	56	7.2972	931	82	767419	447	2020/04/19 04:00:00+00	2020/04/25 04:00:00+00
202017	78	10.1639	1005	83	767419	474	2020/04/19 04:00:00+00	2020/04/25 04:00:00+00
202017	45	5.8638	1044	83	767419	496	2020/04/19 04:00:00+00	2020/04/25 04:00:00+00
202017	26	3.388	1070	86	767419	507	2020/04/19 04:00:00+00	2020/04/25 04:00:00+00
202018	24	3.1274	1092	87	767419	519	2020/04/26 04:00:00+00	2020/05/02 04:00:00+00
202018	35	4.5607	1119	88	767419	541	2020/04/26 04:00:00+00	2020/05/02 04:00:00+00
202018	74	9.6427	1189	89	767419	565	2020/04/26 04:00:00+00	2020/05/02 04:00:00+00
202018	43	5.6032	1226	94	767419	606	2020/04/26 04:00:00+00	2020/05/02 04:00:00+00
202018	55	7.1669	1275	96	767419	662	2020/04/26 04:00:00+00	2020/05/02 04:00:00+00
202018	92	11.9882	1365	101	767419	698	2020/04/26 04:00:00+00	2020/05/02 04:00:00+00
202018	49	6.385	1413	101	767419	719	2020/04/26 04:00:00+00	2020/05/02 04:00:00+00
202019	1	0.1303	1412	103	767419	730	2020/05/03 04:00:00+00	2020/05/09 04:00:00+00
202019	18	2.3455	1421	107	767419	767	2020/05/03 04:00:00+00	2020/05/09 04:00:00+00
202019	62	8.079	1476	113	767419	831	2020/05/03 04:00:00+00	2020/05/09 04:00:00+00
202019	41	5.3426	1513	113	767419	863	2020/05/03 04:00:00+00	2020/05/09 04:00:00+00
202019	45	5.8638	1553	119	767419	906	2020/05/03 04:00:00+00	2020/05/09 04:00:00+00
202019	41	5.3426	1592	120	767419	949	2020/05/03 04:00:00+00	2020/05/09 04:00:00+00
202019	42	5.4729	1631	122	767419	991	2020/05/03 04:00:00+00	2020/05/09 04:00:00+00
202020	19	2.4758	1648	123	767419	995	2020/05/10 04:00:00+00	2020/05/16 04:00:00+00
202020	29	3.7789	1675	124	767419	1012	2020/05/10 04:00:00+00	2020/05/16 04:00:00+00
202020	137	17.852	1808	129	767419	1065	2020/05/10 04:00:00+00	2020/05/16 04:00:00+00
202020	11	1.4334	1788	130	767419	1089	2020/05/10 04:00:00+00	2020/05/16 04:00:00+00
202020	37	4.8214	1822	132	767419	1122	2020/05/10 04:00:00+00	2020/05/16 04:00:00+00
202020	47	6.1244	1864	132	767419	1153	2020/05/10 04:00:00+00	2020/05/16 04:00:00+00
202020	62	8.079	1922	133	767419	1197	2020/05/10 04:00:00+00	2020/05/16 04:00:00+00
202021	16	2.0849	1935	135	767419	1226	2020/05/17 04:00:00+00	2020/05/23 04:00:00+00
202021	80	10.4246	2009	135	767419	1244	2020/05/17 04:00:00+00	2020/05/23 04:00:00+00
202021	71	9.2518	2067	138	767419	1290	2020/05/17 04:00:00+00	2020/05/23 04:00:00+00
202021	44	5.7335	2105	146	767419	1352	2020/05/17 04:00:00+00	2020/05/23 04:00:00+00
202021	47	6.1244	2144	150	767419	1393	2020/05/17 04:00:00+00	2020/05/23 04:00:00+00
202021	92	11.9882	2233	152	767419	1432	2020/05/17 04:00:00+00	2020/05/23 04:00:00+00
202021	17	2.2152	2249	153	767419	1477	2020/05/17 04:00:00+00	2020/05/23 04:00:00+00
202022	19	2.4758	2266	155	767419	1494	2020/05/24 04:00:00+00	2020/05/30 04:00:00+00
202022	41	5.3426	2307	158	767419	1511	2020/05/24 04:00:00+00	2020/05/30 04:00:00+00
202022	76	9.9033	2376	160	767419	1538	2020/05/24 04:00:00+00	2020/05/30 04:00:00+00
202022	61	7.9487	2427	163	767419	1571	2020/05/24 04:00:00+00	2020/05/30 04:00:00+00
202022	59	7.6881	2485	165	767419	1601	2020/05/24 04:00:00+00	2020/05/30 04:00:00+00
202022	73	9.5124	2550	167	767419	1643	2020/05/24 04:00:00+00	2020/05/30 04:00:00+00
202022	6	0.7818	2555	167	767419	1653	2020/05/24 04:00:00+00	2020/05/30 04:00:00+00
202023	0	0	2555	167	767419	1678	2020/05/31 04:00:00+00	2020/06/06 04:00:00+00
202023	20	2.6061	2566	171	767419	1716	2020/05/31 04:00:00+00	2020/06/06 04:00:00+00
202023	45	5.8638	2608	176	767419	1762	2020/05/31 04:00:00+00	2020/06/06 04:00:00+00
202023	61	7.9487	2651	179	767419	1826	2020/05/31 04:00:00+00	2020/06/06 04:00:00+00
202023	60	7.8184	2703	181	767419	1857	2020/05/31 04:00:00+00	2020/06/06 04:00:00+00
202023	34	4.4304	2733	184	767419	1871	2020/05/31 04:00:00+00	2020/06/06 04:00:00+00
202025	278	36.2253	3453	186	767419	2363	2020/06/14 04:00:00+00	2020/06/20 04:00:00+00
202025	38	4.9517	3515	195	767419	2480	2020/06/14 04:00:00+00	2020/06/20 04:00:00+00
202025	55	7.1669	3548	196	767419	2538	2020/06/14 04:00:00+00	2020/06/20 04:00:00+00
202026	31	4.0395	3572	196	767419	2554	2020/06/21 04:00:00+00	2020/06/27 04:00:00+00
202026	17	2.2152	3589	196	767419	2564	2020/06/21 04:00:00+00	2020/06/27 04:00:00+00
202026	55	7.1669	3625	198	767419	2661	2020/06/21 04:00:00+00	2020/06/27 04:00:00+00
202026	29	3.7789	3613	199	767419	2730	2020/06/21 04:00:00+00	2020/06/27 04:00:00+00
202026	40	5.2123	3618	201	767419	2776	2020/06/21 04:00:00+00	2020/06/27 04:00:00+00
202026	75	9.773	3698	203	767419	2838	2020/06/21 04:00:00+00	2020/06/27 04:00:00+00
202026	57	7.4275	3729	203	767419	2874	2020/06/21 04:00:00+00	2020/06/27 04:00:00+00
202027	6	0.7818	3733	203	767419	2879	2020/06/28 04:00:00+00	2020/07/04 04:00:00+00
202027	36	4.691	3768	203	767419	2887	2020/06/28 04:00:00+00	2020/07/04 04:00:00+00
202027	61	7.9487	3800	205	767419	2924	2020/06/28 04:00:00+00	2020/07/04 04:00:00+00
202027	49	6.385	3813	209	767419	2960	2020/06/28 04:00:00+00	2020/07/04 04:00:00+00
202027	64	8.3396	3880	211	767419	2985	2020/06/28 04:00:00+00	2020/07/04 04:00:00+00
202027	46	5.9941	3956	214	767419	3024	2020/06/28 04:00:00+00	2020/07/04 04:00:00+00
202027	39	5.082	3992	215	767419	3036	2020/06/28 04:00:00+00	2020/07/04 04:00:00+00
202028	49	6.385	4032	215	767419	3049	2020/07/05 04:00:00+00	2020/07/11 04:00:00+00
202028	73	9.5124	4109	217	767419	3065	2020/07/05 04:00:00+00	2020/07/11 04:00:00+00
202028	61	7.9487	4151	217	767419	3093	2020/07/05 04:00:00+00	2020/07/11 04:00:00+00
202028	87	11.3367	4323	219	767419	3154	2020/07/05 04:00:00+00	2020/07/11 04:00:00+00
202028	72	9.3821	4378	219	767419	3192	2020/07/05 04:00:00+00	2020/07/11 04:00:00+00
202028	80	10.4246	4443	222	767419	3212	2020/07/05 04:00:00+00	2020/07/11 04:00:00+00
202028	80	10.4246	4511	223	767419	3323	2020/07/05 04:00:00+00	2020/07/11 04:00:00+00
202029	15	1.9546	4523	224	767419	3333	2020/07/12 04:00:00+00	2020/07/18 04:00:00+00
202029	39	5.082	4564	224	767419	3364	2020/07/12 04:00:00+00	2020/07/18 04:00:00+00
202029	74	9.6427	4641	227	767419	3395	2020/07/12 04:00:00+00	2020/07/18 04:00:00+00
202029	57	7.4275	4588	227	767419	3461	2020/07/12 04:00:00+00	2020/07/18 04:00:00+00
202029	80	10.4246	4657	229	767419	3501	2020/07/12 04:00:00+00	2020/07/18 04:00:00+00
202029	117	15.2459	4754	230	767419	3548	2020/07/12 04:00:00+00	2020/07/18 04:00:00+00
202029	113	14.7247	4866	231	767419	3591	2020/07/12 04:00:00+00	2020/07/18 04:00:00+00
202030	227	29.5797	5093	232	767419	3614	2020/07/19 04:00:00+00	2020/07/25 04:00:00+00
202030	102	13.2913	5183	232	767419	3640	2020/07/19 04:00:00+00	2020/07/25 04:00:00+00
202030	211	27.4948	5331	231	767419	3721	2020/07/19 04:00:00+00	2020/07/25 04:00:00+00
202030	72	9.3821	5359	231	767419	3811	2020/07/19 04:00:00+00	2020/07/25 04:00:00+00
202030	127	16.549	5456	231	767419	3874	2020/07/19 04:00:00+00	2020/07/25 04:00:00+00
202030	256	33.3586	5702	233	767419	3966	2020/07/19 04:00:00+00	2020/07/25 04:00:00+00
202030	361	47.0408	6057	234	767419	4023	2020/07/19 04:00:00+00	2020/07/25 04:00:00+00
202031	91	11.8579	6469	246	767419	4317	2020/07/26 04:00:00+00	2020/08/01 04:00:00+00
202031	173	22.5431	6623	246	767419	4388	2020/07/26 04:00:00+00	2020/08/01 04:00:00+00
202031	256	33.3586	6871	248	767419	4464	2020/07/26 04:00:00+00	2020/08/01 04:00:00+00
202031	169	22.0219	7014	248	767419	4550	2020/07/26 04:00:00+00	2020/08/01 04:00:00+00
202031	70	9.1215	6123	236	767419	4062	2020/07/26 04:00:00+00	2020/08/01 04:00:00+00
202031	173	22.5431	6296	236	767419	4074	2020/07/26 04:00:00+00	2020/08/01 04:00:00+00
202031	184	23.9765	6452	244	767419	4198	2020/07/26 04:00:00+00	2020/08/01 04:00:00+00
202032	118	15.3762	7110	248	767419	4587	2020/08/02 04:00:00+00	2020/08/08 04:00:00+00
202032	124	16.1581	7221	248	767419	4628	2020/08/02 04:00:00+00	2020/08/08 04:00:00+00
202032	228	29.71	7343	251	767419	4682	2020/08/02 04:00:00+00	2020/08/08 04:00:00+00
202032	127	16.549	7415	251	767419	4768	2020/08/02 04:00:00+00	2020/08/08 04:00:00+00
202032	154	20.0673	7686	251	767419	4853	2020/08/02 04:00:00+00	2020/08/08 04:00:00+00
202032	214	27.8857	7911	250	767419	4913	2020/08/02 04:00:00+00	2020/08/08 04:00:00+00
202032	250	32.5767	8156	250	767419	4990	2020/08/02 04:00:00+00	2020/08/08 04:00:00+00
202033	147	19.1551	8298	250	767419	5036	2020/08/09 04:00:00+00	2020/08/15 04:00:00+00
202033	34	4.4304	8326	250	767419	5083	2020/08/09 04:00:00+00	2020/08/15 04:00:00+00
202033	184	23.9765	8506	256	767419	5176	2020/08/09 04:00:00+00	2020/08/15 04:00:00+00
202033	525	68.4111	9025	258	767419	5296	2020/08/09 04:00:00+00	2020/08/15 04:00:00+00
202033	232	30.2312	9242	261	767419	5373	2020/08/09 04:00:00+00	2020/08/15 04:00:00+00
202033	236	30.7524	9458	261	767419	5427	2020/08/09 04:00:00+00	2020/08/15 04:00:00+00
202033	223	29.0584	9690	263	767419	5531	2020/08/09 04:00:00+00	2020/08/15 04:00:00+00
202034	174	22.6734	9854	266	767419	5620	2020/08/16 04:00:00+00	2020/08/22 04:00:00+00
202034	130	16.9399	9979	266	767419	5656	2020/08/16 04:00:00+00	2020/08/22 04:00:00+00
202034	151	19.6763	10122	269	767419	5762	2020/08/16 04:00:00+00	2020/08/22 04:00:00+00
202034	185	24.1068	10297	269	767419	5843	2020/08/16 04:00:00+00	2020/08/22 04:00:00+00
202034	258	33.6192	10536	270	767419	5956	2020/08/16 04:00:00+00	2020/08/22 04:00:00+00
202034	268	34.9223	10775	272	767419	6032	2020/08/16 04:00:00+00	2020/08/22 04:00:00+00
202034	246	32.0555	11054	275	767419	6117	2020/08/16 04:00:00+00	2020/08/22 04:00:00+00
202035	155	20.1976	11196	277	767419	6166	2020/08/23 04:00:00+00	2020/08/29 04:00:00+00
202035	87	11.3367	11278	277	767419	6191	2020/08/23 04:00:00+00	2020/08/29 04:00:00+00
202035	215	28.016	11503	277	767419	6386	2020/08/23 04:00:00+00	2020/08/29 04:00:00+00
202035	136	17.7217	11587	278	767419	6463	2020/08/23 04:00:00+00	2020/08/29 04:00:00+00
202035	188	24.4977	11767	279	767419	6593	2020/08/23 04:00:00+00	2020/08/29 04:00:00+00
202035	243	31.6646	11799	277	767419	6549	2020/08/23 04:00:00+00	2020/08/29 04:00:00+00
202035	251	32.707	12223	279	767419	6761	2020/08/23 04:00:00+00	2020/08/29 04:00:00+00
202036	0	0	12217	279	767419	6824	2020/08/30 04:00:00+00	2020/09/05 04:00:00+00
202036	145	18.8945	12417	279	767419	6863	2020/08/30 04:00:00+00	2020/09/05 04:00:00+00
202036	274	35.7041	12612	282	767419	7038	2020/08/30 04:00:00+00	2020/09/05 04:00:00+00
202036	248	32.3161	12847	292	767419	7194	2020/08/30 04:00:00+00	2020/09/05 04:00:00+00
202036	209	27.2341	13569	301	767419	7521	2020/08/30 04:00:00+00	2020/09/05 04:00:00+00
202036	269	35.0526	14330	302	767419	7589	2020/08/30 04:00:00+00	2020/09/05 04:00:00+00
202037	124	16.1581	13322	280	767419	7296	2020/09/06 04:00:00+00	2020/09/12 04:00:00+00
202037	43	5.6032	14263	294	767419	7645	2020/09/06 04:00:00+00	2020/09/12 04:00:00+00
202037	21	2.7364	14287	296	767419	7803	2020/09/06 04:00:00+00	2020/09/12 04:00:00+00
202037	135	17.5914	14414	302	767419	7904	2020/09/06 04:00:00+00	2020/09/12 04:00:00+00
202037	217	28.2766	14626	306	767419	7992	2020/09/06 04:00:00+00	2020/09/12 04:00:00+00
202037	154	20.0673	14771	307	767419	8067	2020/09/06 04:00:00+00	2020/09/12 04:00:00+00
202037	192	25.0189	14953	313	767419	8163	2020/09/06 04:00:00+00	2020/09/12 04:00:00+00
202038	116	15.1156	15066	314	767419	8225	2020/09/13 04:00:00+00	2020/09/19 04:00:00+00
202038	92	11.9882	15155	314	767419	8293	2020/09/13 04:00:00+00	2020/09/19 04:00:00+00
202038	140	18.243	15303	308	767419	8454	2020/09/13 04:00:00+00	2020/09/19 04:00:00+00
202038	71	9.2518	15364	307	767419	8527	2020/09/13 04:00:00+00	2020/09/19 04:00:00+00
202038	158	20.5885	15509	307	767419	8584	2020/09/13 04:00:00+00	2020/09/19 04:00:00+00
202038	156	20.3279	15658	306	767419	8652	2020/09/13 04:00:00+00	2020/09/19 04:00:00+00
202038	189	24.628	15831	308	767419	8708	2020/09/13 04:00:00+00	2020/09/19 04:00:00+00
202039	145	18.8945	16124	311	767419	8928	2020/09/20 04:00:00+00	2020/09/26 04:00:00+00
202039	202	26.322	16321	317	767419	9048	2020/09/20 04:00:00+00	2020/09/26 04:00:00+00
202039	132	17.2005	16441	318	767419	9155	2020/09/20 04:00:00+00	2020/09/26 04:00:00+00
202039	207	26.9735	16652	319	767419	9235	2020/09/20 04:00:00+00	2020/09/26 04:00:00+00
202039	254	33.098	16900	321	767419	9345	2020/09/20 04:00:00+00	2020/09/26 04:00:00+00
202039	74	9.6427	15903	309	767419	8749	2020/09/20 04:00:00+00	2020/09/26 04:00:00+00
202039	77	10.0336	15978	309	767419	8785	2020/09/20 04:00:00+00	2020/09/26 04:00:00+00
202040	100	13.0307	16996	323	767419	9385	2020/09/27 04:00:00+00	2020/10/03 04:00:00+00
202040	113	14.7247	17106	324	767419	9402	2020/09/27 04:00:00+00	2020/10/03 04:00:00+00
202040	242	31.5343	17332	324	767419	9578	2020/09/27 04:00:00+00	2020/10/03 04:00:00+00
202040	204	26.5826	17516	326	767419	9666	2020/09/27 04:00:00+00	2020/10/03 04:00:00+00
202040	185	24.1068	17686	327	767419	9879	2020/09/27 04:00:00+00	2020/10/03 04:00:00+00
202040	185	24.1068	17865	328	767419	9990	2020/09/27 04:00:00+00	2020/10/03 04:00:00+00
202040	271	35.3132	18125	330	767419	10082	2020/09/27 04:00:00+00	2020/10/03 04:00:00+00
202041	169	22.0219	18291	330	767419	10113	2020/10/04 04:00:00+00	2020/10/10 04:00:00+00
202041	94	12.2488	18384	330	767419	10147	2020/10/04 04:00:00+00	2020/10/10 04:00:00+00
202041	221	28.7978	18591	331	767419	10317	2020/10/04 04:00:00+00	2020/10/10 04:00:00+00
202041	197	25.6705	18788	333	767419	10403	2020/10/04 04:00:00+00	2020/10/10 04:00:00+00
202041	159	20.7188	18928	335	767419	10520	2020/10/04 04:00:00+00	2020/10/10 04:00:00+00
202041	281	36.6162	19187	335	767419	10606	2020/10/04 04:00:00+00	2020/10/10 04:00:00+00
202041	194	25.2795	19372	336	767419	10717	2020/10/04 04:00:00+00	2020/10/10 04:00:00+00
202042	182	23.7159	19551	336	767419	10742	2020/10/11 04:00:00+00	2020/10/17 04:00:00+00
202042	101	13.161	19646	336	767419	10794	2020/10/11 04:00:00+00	2020/10/17 04:00:00+00
202042	163	21.24	19795	338	767419	10924	2020/10/11 04:00:00+00	2020/10/17 04:00:00+00
202042	252	32.8373	20044	339	767419	11091	2020/10/11 04:00:00+00	2020/10/17 04:00:00+00
202042	270	35.1829	20303	342	767419	11209	2020/10/11 04:00:00+00	2020/10/17 04:00:00+00
202042	267	34.7919	20559	344	767419	11304	2020/10/11 04:00:00+00	2020/10/17 04:00:00+00
202042	303	39.483	20851	350	767419	11390	2020/10/11 04:00:00+00	2020/10/17 04:00:00+00
202043	218	28.4069	21063	351	767419	11434	2020/10/18 04:00:00+00	2020/10/24 04:00:00+00
202043	173	22.5431	21234	352	767419	11473	2020/10/18 04:00:00+00	2020/10/24 04:00:00+00
202043	293	38.1799	21513	361	767419	11627	2020/10/18 04:00:00+00	2020/10/24 04:00:00+00
202043	310	40.3951	21803	370	767419	11756	2020/10/18 04:00:00+00	2020/10/24 04:00:00+00
202043	297	38.7012	22090	370	767419	11916	2020/10/18 04:00:00+00	2020/10/24 04:00:00+00
202043	300	39.0921	22377	383	767419	12004	2020/10/18 04:00:00+00	2020/10/24 04:00:00+00
202043	282	36.7465	22652	384	767419	12120	2020/10/18 04:00:00+00	2020/10/24 04:00:00+00
202044	258	33.6192	22911	384	767419	12151	2020/10/25 04:00:00+00	2020/10/31 04:00:00+00
202044	192	25.0189	23101	384	767419	12182	2020/10/25 04:00:00+00	2020/10/31 04:00:00+00
202044	385	50.1682	23459	389	767419	12289	2020/10/25 04:00:00+00	2020/10/31 04:00:00+00
202044	356	46.3893	23803	394	767419	12446	2020/10/25 04:00:00+00	2020/10/31 04:00:00+00
202044	308	40.1345	24134	398	767419	12548	2020/10/25 04:00:00+00	2020/10/31 04:00:00+00
202044	441	57.4653	24761	402	767419	12783	2020/10/25 04:00:00+00	2020/10/31 04:00:00+00
202044	354	46.1286	24988	402	767419	12968	2020/10/25 04:00:00+00	2020/10/31 04:00:00+00
202045	302	39.3527	25285	402	767419	13009	2020/11/01 04:00:00+00	2020/11/07 05:00:00+00
202045	188	24.4977	25473	402	767419	13045	2020/11/01 04:00:00+00	2020/11/07 05:00:00+00
202045	353	45.9983	25813	410	767419	13194	2020/11/01 04:00:00+00	2020/11/07 05:00:00+00
202045	327	42.6104	26131	416	767419	13443	2020/11/01 04:00:00+00	2020/11/07 05:00:00+00
202045	381	49.6469	26497	421	767419	13516	2020/11/01 04:00:00+00	2020/11/07 05:00:00+00
202045	460	59.9412	26987	421	767419	13789	2020/11/01 04:00:00+00	2020/11/07 05:00:00+00
202045	346	45.0862	27338	426	767419	13931	2020/11/01 04:00:00+00	2020/11/07 05:00:00+00
202046	230	29.9706	27568	427	767419	14013	2020/11/08 05:00:00+00	2020/11/14 05:00:00+00
202046	405	52.7743	27971	427	767419	14100	2020/11/08 05:00:00+00	2020/11/14 05:00:00+00
202046	371	48.3439	28336	430	767419	14369	2020/11/08 05:00:00+00	2020/11/14 05:00:00+00
202046	405	52.7743	28938	437	767419	14781	2020/11/08 05:00:00+00	2020/11/14 05:00:00+00
202046	552	71.9294	29344	436	767419	14873	2020/11/08 05:00:00+00	2020/11/14 05:00:00+00
202046	642	83.657	29971	439	767419	15029	2020/11/08 05:00:00+00	2020/11/14 05:00:00+00
202046	609	79.3569	30598	440	767419	15659	2020/11/08 05:00:00+00	2020/11/14 05:00:00+00
202047	356	46.3893	30953	441	767419	15753	2020/11/15 05:00:00+00	2020/11/21 05:00:00+00
202047	277	36.095	31225	442	767419	15848	2020/11/15 05:00:00+00	2020/11/21 05:00:00+00
202047	336	43.7831	31534	449	767419	16087	2020/11/15 05:00:00+00	2020/11/21 05:00:00+00
202047	537	69.9748	32058	454	767419	16312	2020/11/15 05:00:00+00	2020/11/21 05:00:00+00
202047	684	89.1299	32721	460	767419	16533	2020/11/15 05:00:00+00	2020/11/21 05:00:00+00
202047	676	88.0875	33391	467	767419	16717	2020/11/15 05:00:00+00	2020/11/21 05:00:00+00
202047	604	78.7054	33989	470	767419	16973	2020/11/15 05:00:00+00	2020/11/21 05:00:00+00
202048	523	68.1505	34505	470	767419	17521	2020/11/22 05:00:00+00	2020/11/28 05:00:00+00
202048	490	63.8504	34987	473	767419	17631	2020/11/22 05:00:00+00	2020/11/28 05:00:00+00
202048	439	57.2047	35396	485	767419	18037	2020/11/22 05:00:00+00	2020/11/28 05:00:00+00
202048	613	79.8781	35986	491	767419	18679	2020/11/22 05:00:00+00	2020/11/28 05:00:00+00
202048	301	39.2224	36218	499	767419	18999	2020/11/22 05:00:00+00	2020/11/28 05:00:00+00
202048	467	60.8533	36666	499	767419	19540	2020/11/22 05:00:00+00	2020/11/28 05:00:00+00
202048	951	123.922	37614	499	767419	19980	2020/11/22 05:00:00+00	2020/11/28 05:00:00+00
202049	429	55.9017	38030	500	767419	20120	2020/11/29 05:00:00+00	2020/12/05 05:00:00+00
202049	424	55.2501	38452	500	767419	20255	2020/11/29 05:00:00+00	2020/12/05 05:00:00+00
202049	594	77.4023	39014	505	767419	20688	2020/11/29 05:00:00+00	2020/12/05 05:00:00+00
202049	698	90.9542	39683	511	767419	21071	2020/11/29 05:00:00+00	2020/12/05 05:00:00+00
202049	632	82.354	40295	523	767419	21440	2020/11/29 05:00:00+00	2020/12/05 05:00:00+00
202049	623	81.1812	40908	524	767419	21689	2020/11/29 05:00:00+00	2020/12/05 05:00:00+00
202049	563	73.3628	41452	529	767419	21894	2020/11/29 05:00:00+00	2020/12/05 05:00:00+00
202050	532	69.3233	41964	530	767419	22028	2020/12/06 05:00:00+00	2020/12/12 05:00:00+00
202050	333	43.3922	42296	530	767419	22149	2020/12/06 05:00:00+00	2020/12/12 05:00:00+00
202050	517	67.3687	42795	539	767419	22538	2020/12/06 05:00:00+00	2020/12/12 05:00:00+00
202050	215	28.016	42993	548	767419	23001	2020/12/06 05:00:00+00	2020/12/12 05:00:00+00
202050	693	90.3027	43771	553	767419	23383	2020/12/06 05:00:00+00	2020/12/12 05:00:00+00
202050	572	74.5356	44421	564	767419	23680	2020/12/06 05:00:00+00	2020/12/12 05:00:00+00
202050	605	78.8357	45006	578	767419	23900	2020/12/06 05:00:00+00	2020/12/12 05:00:00+00
202051	561	73.1022	45564	578	767419	24047	2020/12/13 05:00:00+00	2020/12/19 05:00:00+00
202051	411	53.5561	45974	578	767419	24175	2020/12/13 05:00:00+00	2020/12/19 05:00:00+00
202051	488	63.5898	46440	582	767419	24591	2020/12/13 05:00:00+00	2020/12/19 05:00:00+00
202051	374	48.7348	46791	593	767419	25018	2020/12/13 05:00:00+00	2020/12/19 05:00:00+00
202051	305	39.7436	47086	597	767419	25366	2020/12/13 05:00:00+00	2020/12/19 05:00:00+00
202051	564	73.4931	47639	610	767419	25621	2020/12/13 05:00:00+00	2020/12/19 05:00:00+00
202051	316	41.177	47935	612	767419	25883	2020/12/13 05:00:00+00	2020/12/19 05:00:00+00
202052	297	38.7012	48228	612	767419	26030	2020/12/20 05:00:00+00	2020/12/26 05:00:00+00
202052	137	17.852	48689	612	767419	26184	2020/12/20 05:00:00+00	2020/12/26 05:00:00+00
202052	812	105.809	49153	617	767419	26489	2020/12/20 05:00:00+00	2020/12/26 05:00:00+00
202052	373	48.6045	49514	622	767419	26778	2020/12/20 05:00:00+00	2020/12/26 05:00:00+00
202052	404	52.644	49900	628	767419	27057	2020/12/20 05:00:00+00	2020/12/26 05:00:00+00
202052	408	53.1652	50283	630	767419	27309	2020/12/20 05:00:00+00	2020/12/26 05:00:00+00
202052	182	23.7159	50460	630	767419	27426	2020/12/20 05:00:00+00	2020/12/26 05:00:00+00
202101	227	29.5797	50679	630	767419	27552	2020/12/27 05:00:00+00	2021/01/02 05:00:00+00
202101	150	19.546	50823	635	767419	27663	2020/12/27 05:00:00+00	2021/01/02 05:00:00+00
202101	408	53.1652	51221	639	767419	27888	2020/12/27 05:00:00+00	2021/01/02 05:00:00+00
202101	442	57.5957	51652	649	767419	28129	2020/12/27 05:00:00+00	2021/01/02 05:00:00+00
202101	624	81.3115	52277	658	767419	28319	2020/12/27 05:00:00+00	2021/01/02 05:00:00+00
202101	617	80.3994	52883	657	767419	28530	2020/12/27 05:00:00+00	2021/01/02 05:00:00+00
202101	383	49.9075	53247	657	767419	28630	2020/12/27 05:00:00+00	2021/01/02 05:00:00+00
202102	403	52.5137	53647	657	767419	28693	2021/01/03 05:00:00+00	2021/01/09 05:00:00+00
202102	468	60.9836	54121	670	767419	28783	2021/01/03 05:00:00+00	2021/01/09 05:00:00+00
202102	429	55.9017	54541	679	767419	28927	2021/01/03 05:00:00+00	2021/01/09 05:00:00+00
202102	613	79.8781	55135	690	767419	29137	2021/01/03 05:00:00+00	2021/01/09 05:00:00+00
202102	849	110.631	55958	694	767419	29293	2021/01/03 05:00:00+00	2021/01/09 05:00:00+00
202102	470	61.2442	56422	702	767419	29414	2021/01/03 05:00:00+00	2021/01/09 05:00:00+00
202102	755	98.3817	57201	715	767419	29603	2021/01/03 05:00:00+00	2021/01/09 05:00:00+00
202103	550	71.6688	57745	715	767419	29711	2021/01/10 05:00:00+00	2021/01/16 05:00:00+00
202103	538	70.1051	58281	719	767419	29757	2021/01/10 05:00:00+00	2021/01/16 05:00:00+00
202103	419	54.5986	58666	726	767419	29931	2021/01/10 05:00:00+00	2021/01/16 05:00:00+00
202103	589	76.7508	59234	729	767419	30111	2021/01/10 05:00:00+00	2021/01/16 05:00:00+00
202103	549	71.5385	59780	732	767419	30285	2021/01/10 05:00:00+00	2021/01/16 05:00:00+00
202103	689	89.7815	60457	740	767419	30432	2021/01/10 05:00:00+00	2021/01/16 05:00:00+00
202103	630	82.0934	61065	745	767419	30587	2021/01/10 05:00:00+00	2021/01/16 05:00:00+00
202104	363	47.3014	61424	746	767419	30628	2021/01/17 05:00:00+00	2021/01/23 05:00:00+00
202104	355	46.259	61778	746	767419	30676	2021/01/17 05:00:00+00	2021/01/23 05:00:00+00
202104	339	44.174	62115	747	767419	30855	2021/01/17 05:00:00+00	2021/01/23 05:00:00+00
202104	447	58.2472	62534	752	767419	31087	2021/01/17 05:00:00+00	2021/01/23 05:00:00+00
202104	686	89.3905	63192	754	767419	31294	2021/01/17 05:00:00+00	2021/01/23 05:00:00+00
202104	579	75.4477	63750	758	767419	31434	2021/01/17 05:00:00+00	2021/01/23 05:00:00+00
202104	580	75.578	64311	770	767419	31599	2021/01/17 05:00:00+00	2021/01/23 05:00:00+00
202105	84	10.9458	64386	773	767419	31661	2021/01/24 05:00:00+00	2021/01/30 05:00:00+00
202105	605	78.8357	65226	773	767419	31755	2021/01/24 05:00:00+00	2021/01/30 05:00:00+00
202105	427	55.6411	65633	787	767419	31971	2021/01/24 05:00:00+00	2021/01/30 05:00:00+00
202105	481	62.6776	66104	788	767419	32150	2021/01/24 05:00:00+00	2021/01/30 05:00:00+00
202105	469	61.1139	66549	793	767419	32380	2021/01/24 05:00:00+00	2021/01/30 05:00:00+00
202105	119	15.5065	66657	794	767419	32541	2021/01/24 05:00:00+00	2021/01/30 05:00:00+00
202105	604	78.7054	67244	808	767419	32692	2021/01/24 05:00:00+00	2021/01/30 05:00:00+00
202106	337	43.9134	67578	808	767419	32752	2021/01/31 05:00:00+00	2021/02/06 05:00:00+00
202106	264	34.401	67838	808	767419	32823	2021/01/31 05:00:00+00	2021/02/06 05:00:00+00
202106	367	47.8226	68205	815	767419	33016	2021/01/31 05:00:00+00	2021/02/06 05:00:00+00
202106	0	0	68193	820	767419	33197	2021/01/31 05:00:00+00	2021/02/06 05:00:00+00
202106	542	70.6263	68861	825	767419	33687	2021/01/31 05:00:00+00	2021/02/06 05:00:00+00
202106	576	75.0568	69399	828	767419	34094	2021/01/31 05:00:00+00	2021/02/06 05:00:00+00
202106	413	53.8168	69691	844	767419	34222	2021/01/31 05:00:00+00	2021/02/06 05:00:00+00
202107	78	10.1639	69759	845	767419	34260	2021/02/07 05:00:00+00	2021/02/13 05:00:00+00
202107	296	38.5708	70058	843	767419	34348	2021/02/07 05:00:00+00	2021/02/13 05:00:00+00
202107	472	61.5049	70516	849	767419	34528	2021/02/07 05:00:00+00	2021/02/13 05:00:00+00
202107	290	37.789	70796	851	767419	34697	2021/02/07 05:00:00+00	2021/02/13 05:00:00+00
202107	362	47.1711	71126	856	767419	35063	2021/02/07 05:00:00+00	2021/02/13 05:00:00+00
202107	347	45.2165	71511	857	767419	35248	2021/02/07 05:00:00+00	2021/02/13 05:00:00+00
202107	140	18.243	71598	866	767419	35410	2021/02/07 05:00:00+00	2021/02/13 05:00:00+00
202108	265	34.5313	71860	867	767419	35475	2021/02/14 05:00:00+00	2021/02/20 05:00:00+00
202108	152	19.8067	72010	868	767419	35526	2021/02/14 05:00:00+00	2021/02/20 05:00:00+00
202108	252	32.8373	71997	871	767419	35821	2021/02/14 05:00:00+00	2021/02/20 05:00:00+00
202108	185	24.1068	72152	877	767419	36312	2021/02/14 05:00:00+00	2021/02/20 05:00:00+00
202108	196	25.5402	72316	882	767419	36723	2021/02/14 05:00:00+00	2021/02/20 05:00:00+00
202108	408	53.1652	72692	883	767419	37015	2021/02/14 05:00:00+00	2021/02/20 05:00:00+00
202108	242	31.5343	72916	884	767419	37207	2021/02/14 05:00:00+00	2021/02/20 05:00:00+00
202109	157	20.4582	73060	886	767419	37255	2021/02/21 05:00:00+00	2021/02/27 05:00:00+00
202109	127	16.549	73173	888	767419	37326	2021/02/21 05:00:00+00	2021/02/27 05:00:00+00
202109	201	26.1917	73334	895	767419	37566	2021/02/21 05:00:00+00	2021/02/27 05:00:00+00
202109	183	23.8462	73488	902	767419	37740	2021/02/21 05:00:00+00	2021/02/27 05:00:00+00
202109	235	30.6221	73700	909	767419	37859	2021/02/21 05:00:00+00	2021/02/27 05:00:00+00
202109	207	26.9735	73885	916	767419	37995	2021/02/21 05:00:00+00	2021/02/27 05:00:00+00
202109	163	21.24	74015	918	767419	38142	2021/02/21 05:00:00+00	2021/02/27 05:00:00+00
202110	186	24.2371	74543	928	767419	38588	2021/02/28 05:00:00+00	2021/03/06 05:00:00+00
202110	182	23.7159	74714	939	767419	38708	2021/02/28 05:00:00+00	2021/03/06 05:00:00+00
202110	166	21.6309	74857	943	767419	38798	2021/02/28 05:00:00+00	2021/03/06 05:00:00+00
202110	183	23.8462	75030	942	767419	38886	2021/02/28 05:00:00+00	2021/03/06 05:00:00+00
202110	201	26.1917	74241	918	767419	38226	2021/02/28 05:00:00+00	2021/03/06 05:00:00+00
202110	84	10.9458	74287	918	767419	38281	2021/02/28 05:00:00+00	2021/03/06 05:00:00+00
202110	133	17.3308	74391	924	767419	38480	2021/02/28 05:00:00+00	2021/03/06 05:00:00+00
202111	120	15.6368	75148	946	767419	38923	2021/03/07 05:00:00+00	2021/03/13 05:00:00+00
202111	63	8.2093	75200	946	767419	38962	2021/03/07 05:00:00+00	2021/03/13 05:00:00+00
202111	175	22.8037	75367	953	767419	39115	2021/03/07 05:00:00+00	2021/03/13 05:00:00+00
202111	133	17.3308	75480	953	767419	39185	2021/03/07 05:00:00+00	2021/03/13 05:00:00+00
202111	137	17.852	75604	956	767419	39284	2021/03/07 05:00:00+00	2021/03/13 05:00:00+00
202111	199	25.9311	75778	960	767419	39351	2021/03/07 05:00:00+00	2021/03/13 05:00:00+00
202111	116	15.1156	75873	964	767419	39430	2021/03/07 05:00:00+00	2021/03/13 05:00:00+00
202112	70	9.1215	75938	966	767419	39482	2021/03/14 05:00:00+00	2021/03/20 04:00:00+00
202112	61	7.9487	75992	966	767419	39586	2021/03/14 05:00:00+00	2021/03/20 04:00:00+00
202112	141	18.3733	76113	968	767419	39672	2021/03/14 05:00:00+00	2021/03/20 04:00:00+00
202112	147	19.1551	76252	969	767419	39747	2021/03/14 05:00:00+00	2021/03/20 04:00:00+00
202112	160	20.8491	76402	969	767419	39820	2021/03/14 05:00:00+00	2021/03/20 04:00:00+00
202112	132	17.2005	76675	973	767419	39944	2021/03/14 05:00:00+00	2021/03/20 04:00:00+00
202112	112	14.5944	76775	973	767419	40012	2021/03/14 05:00:00+00	2021/03/20 04:00:00+00
202113	64	8.3396	76835	973	767419	40048	2021/03/21 04:00:00+00	2021/03/27 04:00:00+00
202113	103	13.4216	76931	973	767419	40106	2021/03/21 04:00:00+00	2021/03/27 04:00:00+00
202113	132	17.2005	77046	978	767419	40152	2021/03/21 04:00:00+00	2021/03/27 04:00:00+00
202113	128	16.6793	77166	979	767419	40212	2021/03/21 04:00:00+00	2021/03/27 04:00:00+00
202113	133	17.3308	77290	982	767419	40257	2021/03/21 04:00:00+00	2021/03/27 04:00:00+00
202113	104	13.5519	77375	988	767419	40311	2021/03/21 04:00:00+00	2021/03/27 04:00:00+00
202113	91	11.8579	77455	990	767419	40392	2021/03/21 04:00:00+00	2021/03/27 04:00:00+00
202114	87	11.3367	77532	990	767419	40429	2021/03/28 04:00:00+00	2021/04/03 04:00:00+00
202114	62	8.079	77580	990	767419	40492	2021/03/28 04:00:00+00	2021/04/03 04:00:00+00
202114	87	11.3367	77649	996	767419	40554	2021/03/28 04:00:00+00	2021/04/03 04:00:00+00
202114	10	1.3031	77636	997	767419	40618	2021/03/28 04:00:00+00	2021/04/03 04:00:00+00
202114	233	30.3615	77863	998	767419	40680	2021/03/28 04:00:00+00	2021/04/03 04:00:00+00
202114	95	12.3792	77945	999	767419	40731	2021/03/28 04:00:00+00	2021/04/03 04:00:00+00
202114	106	13.8125	78042	999	767419	40782	2021/03/28 04:00:00+00	2021/04/03 04:00:00+00
202115	60	7.8184	78099	999	767419	40818	2021/04/04 04:00:00+00	2021/04/10 04:00:00+00
202115	47	6.1244	78139	999	767419	40856	2021/04/04 04:00:00+00	2021/04/10 04:00:00+00
202115	102	13.2913	78243	1000	767419	40910	2021/04/04 04:00:00+00	2021/04/10 04:00:00+00
202115	80	10.4246	78376	1024	767419	40949	2021/04/04 04:00:00+00	2021/04/10 04:00:00+00
202115	117	15.2459	78510	1046	767419	40985	2021/04/04 04:00:00+00	2021/04/10 04:00:00+00
202115	149	19.4157	78660	1051	767419	41029	2021/04/04 04:00:00+00	2021/04/10 04:00:00+00
202116	40	5.2123	78868	1056	767419	41082	2021/04/11 04:00:00+00	2021/04/17 04:00:00+00
202116	71	9.2518	78937	1056	767419	41125	2021/04/11 04:00:00+00	2021/04/17 04:00:00+00
202116	0		79152	1058	767419	41200	2021/04/11 04:00:00+00	2021/04/17 04:00:00+00
202116	138	17.9824	79152	1058	767419	41200	2021/04/11 04:00:00+00	2021/04/17 04:00:00+00
202116	0		79152	1058	767419	41200	2021/04/11 04:00:00+00	2021/04/17 04:00:00+00
202116	118	15.3762	79259	1059	767419	41247	2021/04/11 04:00:00+00	2021/04/17 04:00:00+00
202116	149	19.4157	79401	1059	767419	41281	2021/04/11 04:00:00+00	2021/04/17 04:00:00+00
202116	129	16.8096	79525	1062	767419	41304	2021/04/11 04:00:00+00	2021/04/17 04:00:00+00
202116	108	14.0731	79629	1062	767419	41343	2021/04/11 04:00:00+00	2021/04/17 04:00:00+00
202117	60	7.8184	79683	1062	767419	41365	2021/04/18 04:00:00+00	2021/04/24 04:00:00+00
202117	43	5.6032	79723	1062	767419	41396	2021/04/18 04:00:00+00	2021/04/24 04:00:00+00
202117	101	13.161	79829	1063	767419	41497	2021/04/18 04:00:00+00	2021/04/24 04:00:00+00
202117	96	12.5095	79906	1065	767419	41555	2021/04/18 04:00:00+00	2021/04/24 04:00:00+00
202117	117	15.2459	79997	1065	767419	41596	2021/04/18 04:00:00+00	2021/04/24 04:00:00+00
202117	107	13.9428	80093	1070	767419	41642	2021/04/18 04:00:00+00	2021/04/24 04:00:00+00
